# Estimation of R0 for the spread of SARS-CoV-2 in Germany from Excess Mortality

**DOI:** 10.1101/2021.11.14.21266295

**Authors:** Juan Pablo Prada, Luca Estelle Maag, Laura Siegmund, Elena Bencurova, Liang Chunguang, Eleni Koutsilieri, Thomas Dandekar, Carsten Scheller

**Affiliations:** Department of Bioinformatics, Biocenter, Am Hubland, University of Würzburg, 97074 Würzburg, Germany; Institute of Virology and Immunobiology, University of Würzburg, Versbacher Str. 7, 97078 Würzburg, Germany

## Abstract

For SARS-CoV-2, R0 calculations report usually 2-3, biased by PCR testing increases. Covid-19-induced excess mortality is less biased.

We used data from Robert Koch Institute on Covid incidence, deaths, and PCR tests and excess mortality to determine early, policy-free R0 estimates with a serial interval of 4.7 days.

The PCR-based R0 value was 2.56 (95% CI 2.52-2.60) for Covid-19 cases and 2.03 (95%CI 1.96-2.10) for Covid-19-related deaths. As the number of PCR tests increased, R0 values were corrected accordingly, yielding 1.86 for Covid-19 cases and 1.47 for Covid-19 deaths, excess deaths were 1.34 (95% CI 1.32-1.37).

R0 is much lower than previously thought. This fits the observed seasonal pattern of infection across Europe in 2020-2021, including emergence of more contagious escape variants such as delta.

**One-Sentence Summary:** Excess mortality reveals infection speed in Covid-19 is surprisingly low with seasonal infection patterns and escape variants.
