## Supplemental_material for "Estimation of R0 for the spread of SARS-CoV-2 in Germany from Excess Mortality": datasheet_R0.xlsx

### Sheet: tests performed Fig. 2A
calendar week	number of tests
11	127457		included for calculation of R0
12	348619
13	361515
14	417646
15	386241
16	339983
17	363659
18	327799
19	385638
20	431682

### Sheet: Covid-cases and deaths Fig. 2B
day	covid deaths	covid cases
55	0		included for calculation of R0
56	0
57	0
58	0
59	0
60	0
61	0
62	0	292
63	0	299
64	0	411
65	0	444
66	0	681
67	0	820
68	0	1104
69	2	1767
70	0	2259
71	1	2817
72	2	3169
73	0	3899
74	3	3894
75	4	4039
76	1	5487
77	0	5047
78	0	5155
79	8	4591
80	11	5201
81	16	4225
82	8	3409
83	31	4961
84	28	4025
85	35	4564
86	49	4269
87	55	4463
88	72	3947
89	64	3047
90	66	4349
91	128	3985
92	149	4473
93	140	4251
94	145	4407
95	141	3269
96	184	2633
97	92	3499
98	173	3459
99	254	3453
100	246	3295
101	266	2562
102	171	2330
103	129	1901
104	126	1797
105	170	2060
106	285	2215
107	315	2151
108	299	2190
109	242	1646
110	184	1292
111	110	1612
112	194	1525
113	281	1719
114	215	1575
115	227	1463
116	179	1133
117	140	786
118	110	1170
119	163	1098
120	202	1083
121	173	1130
122	193	864
123	94
124	74
125	43
126	139
127	165
128	123
129	147
130	103
131	26
132	22
133	116
134	101
135	89
136	101
137	57
138	33
139	21
140	72
141	83
142	57
143	27
144	42
145	31
146	10
147	45
148	47
149	62
150	39
151	39
152	11
153	11
154	11
155	29
156	30
157	32
158	33
159	22
160	6

### Sheet: Covid-deaths Fig. 3A
calendar week	age 0-29	age 30-49	age 50-59	age 60-69	age 70-79	age 80-89	age 90 +	sum of all age groups
10	0	0	4	4	0	0	0	8			included for calculation of R0
11	0	0	0	4	6	11	0	21
12	0	4	8	7	36	86	25	166
13	4	4	19	60	144	292	75	598
14	4	0	54	127	321	592	260	1358
15	8	0	51	140	391	808	332	1730
16	0	4	37	146	362	705	330	1584
17	8	0	37	112	237	532	240	1166
18	4	4	40	88	174	336	146	792
19	4	4	13	48	122	221	105	517
20	0	4	22	54	81	134	60	355

### Sheet: Excess deaths Fig. 3B
calendar week	0-29	30-49	50-59	60-69	70-79	80-89	90 +	sum of all age groups
7	9.75	-39	-69.75	1.25	-535.75	-169.75	-126.5	-929.75
8	13.25	-61.5	-141.75	-18.25	-813	-668.75	-459.5	-2149.5
9	4	-64	-140.25	-96.25	-751.75	-407.25	-270.5	-1726
10	26	-101.5	-95	-121.5	-832.75	-573.25	-232.25	-1930.25
11	-14.25	-38.5	-118.75	41.25	-549.25	-136	12	-803.5
12	2	-3	-89.5	123.25	-372.5	147.75	15.5	-176.5
13	-30.75	-18.25	48.25	133	-311.5	595.25	249	665
14	12.25	19	-25.75	175.5	65.25	1125	552.25	1923.5
15	-7	-14.5	36.25	260.25	0.75	1319.5	763.5	2358.75
16	1.5	12	-23.25	149.5	-69.75	1102.75	621.25	1794
17	2	-2	-76.25	109	-127.25	768.5	466.75	1140.75
18	-10.75	-6.25	-25.25	38.75	-196	680.75	278	759.25
19	-11.75	-40.75	1.75	113.75	-402.25	505	325.25	491
20	-4.25	-16.5	9.5	30	-338.75	78.5	79.75	-161.75
21	20	-16.5	-15.75	88.5	-267.5	400.75	250.25	459.75
22	-6	-25	-34.25	99.75	-346	195.25	32.75	-83.5
23	-18	-37.75	-24	85.25	-322.25	535.5	412.25	631
24	-0.75	-15.25	-62	101	-348.75	519	307.5	500.75
25	18	-19.5	-35.5	62	-304	244	179.5	144.5
26	-6.5	-37.5	-8.25	55	-214.25	402	294.5	485
27	18	-19.5	-35.5	62	-304	244	179.5	144.5

### Sheet: Adjusted Excess deaths Fig. 3C
calendar week	0-29	30-49	50-59	60-69	70-79	80-89	90 +	sum of all age groups
10	52	0	0	0	0	0	0	0		included for calculation of R0
11	11.75	63	52.75	162.75	283.5	437.25	244.25	1126.75
12	28	98.5	95	244.75	460.25	721	247.75	1753.75
13	-4.75	83.25	176.5	254.5	521.25	1168.5	481.25	2595.25
14	38.25	120.5	147.25	297	898	1698.25	784.5	3853.75
15	19	87	190.5	381.75	833.5	1892.75	995.75	4289
16	27.5	113.5	136	271	763	1676	853.5	3724.25
17	28	99.5	146	230.5	705.5	1341.75	699	3071
18	15.25	95.25	156.5	160.25	636.75	1254	510.25	2689.5
19	14.25	60.75	186.5	235.25	430.5	1078.25	557.5	2421.25
20	21.75	85	139.75	151.5	494	651.75	312	1768.5
